# “A Market-Based Virus Monitoring Strategy Complementary to Epidemiological Surveillance in Urban Settings”

**DOI:** 10.64898/2025.12.22.25342882

**Authors:** Paola Martínez-Duque, Marco A. Jiménez-Rico, Lucio A. Bacab-Cab, Aarón G. Cantón, Rhys P.D. Inward, Bernardo Gutierrez, Sumali Bajaj, Stien Vandendiessche, Azael Che-Mendoza, Olivia Contaldo, James Earnest, Pablo Manrique-Saide, Gonzalo Vazquez-Prokopec, Daniel Canul Canul, Karina Jacqueline Ciau Carrillo, Guadalupe Ayora-Talavera, David Roiz, Henry Puerta-Guardo, Carlos Machaín-Williams, Arturo Reyes-Sandoval, Moritz U.G. Kraemer, Miguel A. García-Knight, Gerardo Suzán, Marina Escalera-Zamudio

## Abstract

Mexico has experienced several viral outbreaks of substantial intensity, including hyperendemic dengue since the mid-1990s, the COVID-19 epidemic in 2020-2022, and recent reports of avian influenza A (H5N1) in poultry, representing an ongoing risk of zoonotic transmission. Under a One Health framework, traditional markets represent valuable sites for virus monitoring at the human-animal interface. As a case study, we used the central market of Merida City in Yucatan, Mexico, a regional hotspot for viral outbreaks. We conducted a pilot evaluation of a virus monitoring strategy drawing from entomological, wastewater, and live bird surveillance. Systematic longitudinal sampling was carried out over 11 months at 1 to 6-week intervals from April 2022 to February 2023. Samples were screened using RT-qPCR, with positives further characterised through sequencing and phylogenetic analyses. Results were interpreted in the context of official national epidemiological data and surveillance efforts. We report an early detection of DENV-3 lineage III-B3.2 (genotype III American II) from a mosquito pool preceding its identification from contemporaneous human-derived sequences derived from genomic surveillance efforts. SARS-CoV-2 RNA was detected from wastewater surveillance throughout both epidemic waves recorded at the city and state level, with a broad overlap across temporal epidemiological trends. Cloacal swabs from two juvenile birds yielded putative signals consistent with detection of avian influenza A virus, suggesting a possible cryptic virus circulation in live birds sold at the market. Our study demonstrates the feasibility of implementing similar strategies to monitor multiple viral pathogens in urban settings. While not suitable for the detection of novel outbreaks, this approach may complement existing surveillance efforts by delivering molecular signals supporting the detection of epidemiologically relevant viruses in circulation, particularly in settings where genomic capacity remains limited.
