## Supplementary material for "“A Market-Based Virus Monitoring Strategy Complementary to Epidemiological Surveillance in Urban Settings”": S4_File_PMD.xlsx

### Sheet: NOTE
Explanatory Power: The explanatory power was determined using the pseudo-R² (percentage of deviance explained), calculated as: 1−(Residual Deviance/Null Deviance). This represents the proportion of the total variability in observed mosquito abundance explained by the climatic predictors included in each model.

### Sheet: GLM_Cx_female
Model	Predictor	β estimate	Std. Error	z value	p-value	Significance	AIC	Delta AIC	pseudo_R2	pseudo_R2_percent
M1	Ppt_7d_mm	0.017604	0.022621	0.778	0.43643		162.99	3.97	0.077	7.65
	Tmin_7d_°C	0.009967	0.10743	0.093	0.92608
M2	Ppt_7d_mm	0.0212	0.02071	1.024	0.3059		162.33	3.31	0.13	12.96
	Tmax_7d_°C	-0.15665	0.14116	-1.11	0.2671
M3	Ppt_7d_mm	0.02109	0.02198	0.959	0.3373		162.87	3.85	0.086	8.62
	GMT_7d_°C	-0.0915	0.16604	-0.551	0.5816
M4	Ppt_7d_mm	0.01462	0.02317	0.631	0.52814		162.92	3.9	0.082	8.22
	DTR_7d_°C	-0.07784	0.26329	-0.296	0.76751
M5	Ppt_14d_mm	0.016297	0.009301	1.752	0.0797	.	160.54	1.52	0.261	26.1
	Tmin_14d_°C	-0.183532	0.091824	-1.999	0.0456	*
M6	Ppt_14d_mm	0.009503	0.008786	1.082	0.27942		160.99	1.97	0.23	22.95
	Tmax_14d_°C	-0.291351	0.171287	-1.701	0.08895	.
M7	Ppt_14d_mm	0.013067	0.009057	1.443	0.14909		161.129	2.1092	0.22	21.98
	GMT_14d_°C	-0.317074	0.182963	-1.733	0.0831	.
M8	Ppt_14d_mm	0.007966	0.010125	0.787	0.43139		162.76	3.74	0.095	9.5
	DTR_14d_°C	-0.000136	0.269512	-0.001	0.9996
M9	Ppt_21d_mm	0.02099	0.00927	2.27	0.023	*	159.52	0.5	0.327	32.67
	Tmin_21d_°C	-0.246	0.09515	-2.59	0.0097	**
M10	Ppt_21d_mm	0.0094	0.00826	1.14	0.25		160.06	1.04	0.293	29.27
	Tmax_21d_°C	-0.322	0.1471	-2.19	0.028	*
M11	Ppt_21d_mm	0.0167	0.00845	1.97	0.049	*	159.17	0.15	0.348	34.81
	GMT_21d_°C	-0.417	0.174	-2.4	0.017	*
M12	Ppt_21d_mm	0.0029	0.00913	0.32	0.75		160.86	1.84	0.239	23.89
	DTR_21d	-0.492	0.2538	-1.94	0.052	*
M13	Ppt_28d_mm	0.015653	0.009151	1.711	0.0872		161.47	2.45	0.195	19.49
	Tmin_28d_°C	-0.209487	0.11563	-1.812	0.07
M14	Ppt_28d_mm	0.006192	0.006985	0.887	0.3753		159.87	0.85	0.305	30.52
	Tmax_28d_°C	-0.283512	0.121418	-2.335	0.0195	*
M15	Ppt_28d_mm	0.012424	0.007315	1.699	0.0894		160.29	1.27	0.277	27.75
	GMT_28d_°C	-0.36924	0.16917	-2.183	0.0291	*
M16	Ppt_28d_mm	0.004043	0.007878	0.513	0.6078		161.95	2.93	0.16	15.98
	DTR_28d_°C	-0.363808	0.274382	-1.326	0.1849
M17	RH_7d_%	0.08388	0.05698	1.472	0.141		161.71	2.69	0.177	17.71
	Tmin_7d_°C	-0.06291	0.10978	-0.573	0.567
M18	RH_7d_%	0.07342	0.04825	1.522	0.128		161.31	2.29	0.207	20.66
	Tmax_7d_°C	-0.13011	0.13344	-0.975	0.33
M19	RH_7d_%	0.08647	0.05335	1.621	0.105		161.42	2.4	0.199	19.9
	GMT_7d_°C	-0.15965	0.16351	-0.976	0.329
M20	RH_7d_%	0.07417	0.0578	1.283	0.199		161.85	2.83	0.167	16.65
	dtr_7_days	0.02091	0.26644	0.078	0.937
M21	RH_14d_%	0.09213	0.05095	1.808	0.0706		161.32	2.3	0.206	20.61
	Tmin_14d_°C	-0.18013	0.09271	-1.943	0.052	.
M22	RH_14d_%	0.03268	0.05443	0.6	0.548		162.08	3.06	0.149	14.91
	Tmax_14d_°C	-0.25418	0.19556	-1.3	0.194
M23	RH_14d_%	0.06008	0.05009	1.199	0.23		162.14	3.12	0.144	14.43
	GMT_14d_°C	-0.26064	0.18652	-1.397	0.162
M24	RH_14d_%	0.04495	0.07575	0.593	0.553		163.21	4.19	0.058	5.82
	DTR_14d_°C	0.06499	0.37175	0.175	0.861
M25	RH_21d_%	0.12937	0.05435	2.38	0.0173	*	159.5	0.48	0.328	32.81
	Tmin_21d_°C	-0.1476	0.08346	-1.769	0.077
M26	RH_21d_%	0.07301	0.06318	1.156	0.248		160.23	1.21	0.282	28.17
	Tmax_21d_°C	-0.23115	0.16833	-1.373	0.17
M27	RH_21d_%	0.10968	0.05399	2.031	0.0422	*	159.43	0.41	0.333	33.27
	GMT_21d_°C	-0.27016	0.1663	-1.625	0.1043
M28	RH_21d_%	0.04009	0.08061	0.497	0.619		160.72	1.7	0.248	24.82
	DTR_21d_°C	-0.39431	0.33521	-1.176	0.239
M29	RH_28d_%	0.13784	0.05366	2.569	0.0102	**	160.07	1.05	0.292	29.23
	Tmin_28d_°C	-0.11707	0.09129	-1.282	0.1997
M30	RH_28d_%	0.0675	0.07576	0.891	0.373		160.03	1.01	0.295	29.46
	Tmax_28d_°C	-0.18753	0.17736	-1.057	0.29
M31	RH_28d_%	0.10895	0.05234	2.082	0.0374	*	159.98	0.96	0.298	29.8
	GMT_28d_°C	-0.1932	0.16299	-1.185	0.2359
M32	RH_28d_%	0.0871	0.07829	1.113	0.266		161.02	2	0.228	22.79
	DTR_28d_°C	-0.13941	0.3675	-0.379	0.704
M33	DTR_21d	-0.5548	0.2388	-2.323	0.0202	*	159.02	0	0.228	22.79
M34	Tmax_28d_°C	-0.2965	0.1267	-2.341	0.0192	*	159.23	0.21	0.212	21.23
Significance codes:
· p < 0.10; * p < 0.05; ** p < 0.01; *** p < 0.001	Significance codes:
	· p < 0.10; * p < 0.05; ** p < 0.01; *** p < 0.001

### Sheet: GLM_Cx_male
Model	Predictor	β estimate	Std. Error	z value	p-value	Significance	AIC	Delta AIC	pseudo_R2	pseudo_R2_percent
M35	Ppt_7d_mm	0.0007223	0.0208604	0.035	0.9724		151.22	0	0.062	6.22
	Tmin_7d_°C	0.117615	0.0991671	1.186	0.2356
M36	Ppt_7d_mm	0.007518	0.020072	0.375	0.708		151.76	0.21	0.015	1.48
	Tmax_7d_°C	0.003105	0.136786	0.023	0.982
M37	Ppt_7d_mm	0.00473	0.02068	0.229	0.819		151.59	0.26	0.03	3.02
	GMT_7d_°C	0.10187	0.15632	0.652	0.515
M38	Ppt_7d_mm	0.008965	0.021913	0.409	0.6825		151.75	0.34	0.016	1.6
	DTR_7d_°C	0.031137	0.248972	0.125	0.9005
M39	Ppt_14d_mm	0.008587	0.009294	0.924	0.355		150.7	0.4	0.106	10.61
	Tmin_14d_°C	-0.116242	0.09174	-1.267	0.205
M40	Ppt_14d_mm	0.003699	0.008863	0.417	0.6765		151.38	0.43	0.049	4.87
	Tmax_14d_°C	-0.124345	0.172753	-0.72	0.4717
M41	Ppt_14d_mm	0.005647	0.009046	0.624	0.5324		151.28	0.52	0.057	5.71
	GMT_14d_°C	-0.156413	0.182732	-0.856	0.392
M42	Ppt_14d_mm	0.005189	0.009517	0.545	0.5856		151.46	0.52	0.042	4.2
	DTR_14d_°C	0.150909	0.253354	0.596	0.5514
M43	Ppt_21d_mm	0.010424	0.009607	1.085	0.278		150.57	0.53	0.117	11.7
	Tmin_21d_°C	-0.13951	0.098653	-1.414	0.157
M44	Ppt_21d_mm	0.003794	0.008541	0.444	0.6569		151.03	0.61	0.079	7.86
	Tmax_21d_°C	-0.156463	0.152062	-1.029	0.3035
M45	Ppt_21d_mm	0.008181	0.008817	0.928	0.35348		150.36	0.61	0.134	13.39
	GMT_21d_°C	-0.246347	0.181555	-1.357	0.17482
M46	Ppt_21d_mm	0.0007064	0.0092074	0.077	0.938842		151.23	0.63	0.062	6.17
	DTR_21d	-0.235752	0.255756	-0.922	0.356641
M47	Ppt_28d_mm	0.006387	0.009083	0.703	0.481921		151.48	0.67	0.04	4.03
	Tmin_28d_°C	-0.095425	0.114769	-0.831	0.405716
M48	Ppt_28d_mm	0.002013	0.007236	0.278	0.7808		150.88	0.74	0.091	9.09
	Tmax_28d_°C	-0.14909	0.125713	-1.186	0.2356
M49	Ppt_28d_mm	0.005572	0.007445	0.748	0.4542		150.89	0.78	0.09	9.03
	GMT_28d_°C	-0.208098	0.172171	-1.209	0.2268
M50	Ppt_28d_mm	0.001352	0.007729	0.175	0.8611		151.67	0.83	0.023	2.32
	DTR_28d_°C	-0.129101	0.269091	-0.48	0.63139
M51	RH_7d_%	0.02884	0.0548	0.526	0.599		150.97	0.86	0.083	8.35
	Tmin_7d_°C	0.07642	0.10566	0.723	0.47
M52	RH_7d_%	0.04205	0.04764	0.883	0.377		151.19	0.86	0.065	6.48
	Tmax_7d_°C	0.01384	0.13174	0.105	0.916
M53	RH_7d_%	0.0376	0.05233	0.719	0.472		151.14	0.87	0.069	6.9
	GMT_7d_°C	0.0558	0.16043	0.348	0.728
M54	RH_7d_%	0.05683	0.05533	1.027	0.304		150.99	0.92	0.082	8.16
	dtr_7_days	0.11282	0.25513	0.442	0.658
M55	RH_14d_%	0.02915	0.05067	0.575	0.565		151.38	0.96	0.049	4.87
	Tmin_14d_°C	-0.09089	0.09221	-0.986	0.324
M56	RH_14d_%	-0.00045	0.053	-0.009	0.993		151.63	1.02	0.027	2.67
	Tmax_14d_°C	-0.11898	0.1904	-0.625	0.532
M57	RH_14d_%	0.0114	0.04882	0.233	0.815		151.71	1.02	0.019	1.93
	GMT_14d_°C	-0.10927	0.18179	-0.601	0.548
M58	RH_14d_%	0.02311	0.07073	0.327	0.744		151.73	1.1	0.018	1.78
	DTR_14d_°C	0.16856	0.34714	0.486	0.627
M59	RH_21d_%	0.05905	0.05684	1.039	0.299		150.76	1.12	0.101	10.08
	Tmin_21d_°C	-0.08747	0.08735	-1.001	0.317
M60	RH_21d_%	0.027	0.06503	0.415	0.678		151.1	1.23	0.073	7.3
	Tmax_21d_°C	-0.12143	0.1733	-0.701	0.483
M61	RH_21d_%	0.0479	0.05632	0.85	0.395		150.62	1.27	0.113	11.28
	GMT_21d_°C	-0.17144	0.17357	-0.988	0.323
M62	RH_21d_%	0.009378	0.081692	0.115	0.909		151.22	1.31	0.062	6.23
	DTR_21d_°C	-0.213644	0.33971	-0.629	0.529
M63	RH_28d_%	0.06512	0.05528	1.178	0.239		150.97	1.35	0.083	8.34
	Tmin_28d_°C	-0.06547	0.09413	-0.696	0.487
M64	RH_28d_%	0.02324	0.07793	0.298	0.766		150.88	1.37	0.091	9.08
	Tmax_28d_°C	-0.11603	0.18248	-0.636	0.525
M65	RH_28d_%	0.04949	0.05372	0.921	0.357		150.79	1.39	0.098	9.83
	GMT_28d_°C	-0.12861	0.16743	-0.768	0.442
M66	RH_28d_%	0.04548	0.07868	0.578	0.563		151.32	1.4	0.054	5.39
	DTR_28d_°C	0.00107	0.36942	0.003	0.998
Significance codes:
· p < 0.10; * p < 0.05; ** p < 0.01; *** p < 0.001

### Sheet: GLM_Cx_population
Model	Predictor	β estimate	Std. Error	z value	p-value	Significance	AIC	Delta AIC	pseudo_R2	pseudo_R2_percent
M67	Ppt_7d_mm	0.01134	0.02172	0.522	0.602		171.85	0	0.061	6.07
	Tmin_7d_°C	0.05092	0.10316	0.494	0.622
M68	Ppt_7d_mm	0.01615	0.02029	0.796	0.426		171.69	0.31	0.074	7.41
	Tmax_7d_°C	-0.09357	0.13831	-0.677	0.499
M69	Ppt_7d_mm	0.01502	0.02129	0.705	0.481		171.94	0.34	0.053	5.28
	GMT_7d_°C	-0.01652	0.16081	-0.103	0.918
M70	Ppt_7d_mm	0.01283	0.02239	0.573	0.567		171.93	0.47	0.054	5.39
	DTR_7d_°C	-0.03668	0.25437	-0.144	0.885
M71	Ppt_14d_mm	0.01344	0.00917	1.467	0.143		170.03	0.7	0.204	20.41
	Tmin_14d_°C	-0.15606	0.09048	-1.725	0.085	.
M72	Ppt_14d_mm	0.00735	0.00873	0.842	0.4		170.69	0.71	0.155	15.49
	Tmax_14d_°C	-0.22331	0.1702	-1.312	0.189
M73	Ppt_14d_mm	0.0103	0.00895	1.151	0.25		170.68	0.8	0.155	15.52
	GMT_14d_°C	-0.25164	0.18074	-1.392	0.164
M74	Ppt_14d_mm	0.00706	0.00978	0.722	0.47		171.76	0.84	0.068	6.82
	DTR_14d_°C	0.05843	0.26022	0.225	0.822
M75	Ppt_21d_mm	0.01678	0.0093	1.805	0.071	.	169.46	0.85	0.245	24.49
	Tmin_21d_°C	-0.20108	0.09549	-2.106	0.035	*
M76	Ppt_21d_mm	0.00731	0.00829	0.881	0.378		170	0.88	0.207	20.69
	Tmax_21d_°C	-0.25502	0.14763	-1.727	0.084	.
M77	Ppt_21d_mm	0.01335	0.0085	1.571	0.116		169.15	0.88	0.266	26.6
	GMT_21d_°C	-0.34627	0.17497	-1.979	0.048	*
M78	Ppt_21d_mm	0.00224	0.00907	0.248	0.804		170.52	0.99	0.168	16.76
	DTR_21d	-0.38575	0.25181	-1.532	0.126
M79	Ppt_28d_mm	0.01219	0.00902	1.352	0.177		170.97	1.31	0.133	13.29
	Tmin_28d_°C	-0.16556	0.11397	-1.453	0.146
M80	Ppt_28d_mm	0.00463	0.00703	0.659	0.51		169.86	1.37	0.217	21.66
	Tmax_28d_°C	-0.22597	0.12211	-1.851	0.064	.
M81	Ppt_28d_mm	0.00981	0.00728	1.347	0.178		170.03	1.53	0.204	20.45
	GMT_28d_°C	-0.30432	0.16839	-1.807	0.071	.
M82	Ppt_28d_mm	0.00335	0.00774	0.433	0.665		171.38	1.53	0.1	10.02
	DTR_28d_°C	-0.26273	0.26958	-0.975	0.33
M83	RH_7d_%	0.06277	0.05561	1.129	0.259		170.98	1.54	0.132	13.2
	Tmin_7d_°C	-0.00849	0.10715	-0.079	0.937
M84	RH_7d_%	0.06171	0.04754	1.298	0.194		170.8	1.65	0.146	14.59
	Tmax_7d_°C	-0.0722	0.13145	-0.549	0.583
M85	RH_7d_%	0.06774	0.0525	1.29	0.197		170.88	1.73	0.14	13.99
	GMT_7d_°C	-0.07476	0.16089	-0.465	0.642
M86	RH_7d_%	0.0685	0.05599	1.224	0.221		170.93	1.78	0.136	13.57
	dtr_7_days	0.05561	0.25808	0.215	0.829
M87	RH_14d_%	0.06712	0.05048	1.33	0.184		170.95	1.8	0.134	13.43
	Tmin_14d_°C	-0.14248	0.09187	-1.551	0.121
M88	RH_14d_%	0.02039	0.05342	0.382	0.703		171.48	1.82	0.092	9.17
	Tmax_14d_°C	-0.19775	0.19193	-1.03	0.303
M89	RH_14d_%	0.0414	0.0492	0.841	0.4		171.56	1.83	0.085	8.49
	GMT_14d_°C	-0.1989	0.1832	-1.086	0.278
M90	RH_14d_%	0.03757	0.07304	0.514	0.607		172.16	2.23	0.034	3.36
	DTR_14d_°C	0.10693	0.35843	0.298	0.765
M91	RH_21d_%	0.10087	0.05492	1.837	0.066	.	169.62	2.33	0.234	23.38
	Tmin_21d_°C	-0.12082	0.08441	-1.431	0.152
M92	RH_21d_%	0.0553	0.06335	0.873	0.383		170.14	2.41	0.196	19.62
	Tmax_21d_°C	-0.18484	0.16883	-1.095	0.274
M93	RH_21d_%	0.08506	0.05445	1.562	0.118		169.49	2.54	0.243	24.32
	GMT_21d_°C	-0.22699	0.1678	-1.353	0.176
M94	RH_21d_%	0.02912	0.08024	0.363	0.717		170.46	2.61	0.172	17.25
	DTR_21d_°C	-0.31704	0.33369	-0.95	0.342
M95	RH_28d_%	0.10819	0.05379	2.011	0.044		169.99	2.7	0.207	20.71
	Tmin_28d_°C	-0.09467	0.09161	-1.033	0.301
M96	RH_28d_%	0.05065	0.07597	0.667	0.505		169.95	2.78	0.21	21.04
	Tmax_28d_°C	-0.15381	0.1779	-0.865	0.387
M97	RH_28d_%	0.08499	0.05236	1.623	0.105		169.85	2.79	0.217	21.71
	GMT_28d_°C	-0.16412	0.16322	-1.006	0.315
M98	RH_28d_%	0.0713	0.0777	0.918	0.359		170.68	3.01	0.155	15.54
	DTR_28d_°C	-0.07639	0.36477	-0.209	0.834
Significance codes:
· p < 0.10; * p < 0.05; ** p < 0.01; *** p < 0.001

### Sheet: GLM_Ae_female
Model	Predictor	β estimate	Std. Error	z value	p-value	Significance	AIC	Delta_AIC	pseudo_R2	pseudo_R2_percent
M99	Ppt_7d_mm	0.02	0.02	0.96	0.336		142.04	6.25	0.166	16.62
	Tmin_7d_°C	0.07	0.09	0.73	0.467
M100	Ppt_7d_mm	0.02	0.02	1.28	0.199		141.95	6.16	0.173	17.35
	Tmax_7d_°C	-0.1	0.13	-0.79	0.432
M101	Ppt_7d_mm	0.02	0.02	1.08	0.282		142.3	6.51	0.146	14.6
	GMT_7d_°C	0.07	0.15	0.46	0.647
M102	Ppt_7d_mm	0	0.02	0.28	0.778		138.46	2.68	0.403	40.3
	DTR_7d_°C	-0.47	0.2	-2.41	0.016	*
M103	Ppt_14d_mm	0.01	0.01	1.38	0.169		139	3.22	0.372	37.17
	Tmin_14d_°C	0.11	0.08	1.4	0.161
M104	Ppt_14d_mm	0.01	0.01	1.78	0.075	.	140.31	4.52	0.29	28.99
	Tmax_14d_°C	-0.04	0.15	-0.28	0.779
M105	Ppt_14d_mm	0.01	0.01	1.57	0.116		139.72	3.94	0.328	32.78
	GMT_14d_°C	0.16	0.16	1.03	0.302
M106	Ppt_14d_mm	0.01	0.01	1.47	0.141		139.21	3.43	0.359	35.94
	DTR_14d_°C	-0.23	0.21	-1.1	0.271
M107	Ppt_21d_mm	0.02	0.01	2.06	0.039	*	136.9	1.12	0.485	48.51
	Tmin_21d_°C	0.08	0.08	1.04	0.298
M108	Ppt_21d_mm	0.02	0.01	2.69	0.007	**	137.75	1.97	0.442	44.17
	Tmax_21d_°C	0.02	0.12	0.18	0.857
M109	Ppt_21d_mm	0.02	0.01	2.4	0.016	*	136.91	1.12	0.485	48.48
	GMT_21d_°C	0.15	0.14	1.08	0.279
M110	Ppt_21d_mm	0.02	0.01	2.32	0.02	*	137.46	1.68	0.457	45.69
	DTR_21d	-0.1	0.2	-0.5	0.62
M111	Ppt_28d_mm	0.01	0.01	1.62	0.105		137.21	1.43	0.47	46.97
	Tmin_28d_°C	0.09	0.09	1.01	0.313
M112	Ppt_28d_mm	0.02	0.01	2.81	0.005	**	137.35	1.57	0.463	46.25
	Tmax_28d_°C	0.07	0.1	0.71	0.478
M113	Ppt_28d_mm	0.01	0.01	2.4	0.017	*	136.43	0.64	0.508	50.79
	GMT_28d_°C	0.19	0.13	1.46	0.144
M114	Ppt_28d_mm	0.01	0.01	2.36	0.018	*	137.71	1.93	0.444	44.38
	DTR_28d_°C	-0.06	0.21	-0.3	0.761
M115	RH_7d_%	0.08	0.05	1.6	0.11		140.48	4.69	0.279	27.86
	Tmin_7d_°C	0.03	0.09	0.29	0.771
M116	RH_7d_%	0.08	0.04	1.95	0.051	.	140.27	4.48	0.293	29.27
	Tmax_7d_°C	-0.06	0.12	-0.56	0.576
M117	RH_7d_%	0.08	0.05	1.75	0.08	.	140.54	4.76	0.274	27.45
	GMT_7d_°C	0.02	0.14	0.16	0.874
M118	RH_7d_%	0.04	0.04	0.91	0.365		137.76	1.98	0.441	44.13
	DTR_7d_°C	-0.37	0.2	-1.86	0.063	.
M119	RH_14d_%	0.08	0.04	2.2	0.028	*	137.22	1.43	0.469	46.94
	Tmin_14d_°C	0.11	0.07	1.6	0.11
M120	RH_14d_%	0.11	0.04	2.54	0.011	*	138.6	2.81	0.395	39.54
	Tmax_14d_°C	0.12	0.15	0.77	0.439
M121	RH_14d_%	0.1	0.04	2.6	0.009	**	137.39	1.6	0.461	46.06
	GMT_14d_°C	0.22	0.14	1.6	0.109
M122	RH_14d_%	0.09	0.06	1.58	0.114		139.21	3.43	0.359	35.95
	DTR_14d_°C	-0.02	0.28	-0.06	0.954
M123	RH_21d_%	0.09	0.04	2.1	0.036	*	136.91	1.12	0.485	48.47
	Tmin_21d_°C	0.15	0.07	2.16	0.031	*
M124	RH_21d_%	0.13	0.05	2.56	0.011	*	138.35	2.57	0.409	40.92
	Tmax_21d_°C	0.22	0.14	1.57	0.115
M125	RH_21d_%	0.11	0.04	2.6	0.009	**	136.35	0.56	0.512	51.16
	GMT_21d_°C	0.33	0.13	2.49	0.013	*
M126	RH_21d_%	0.1	0.07	1.34	0.18		140.21	4.42	0.297	29.68
	DTR_21d_°C	0.01	0.3	0.04	0.971
M127	RH_28d_%	0.04	0.05	0.83	0.408		139.06	3.27	0.369	36.86
	Tmin_28d_°C	0.17	0.08	2.15	0.032	*
M128	RH_28d_%	0.15	0.07	2.21	0.027	*	139.29	3.51	0.355	35.46
	Tmax_28d_°C	0.27	0.16	1.74	0.081	.
M129	RH_28d_%	0.09	0.04	2	0.045	*	137.92	2.14	0.433	43.28
	GMT_28d_°C	0.35	0.13	2.61	0.009	**
M130	RH_28d_%	0.07	0.07	0.96	0.335		141.82	6.04	0.183	18.28
	DTR_28d_°C	0.01	0.34	0.04	0.972
M131	DTR_7d_°C	-0.51	0.18	-2.86	0.004	**	136.55	0.76	0.398	39.83
M132	Ppt_21d_mm	0.02	0.01	2.67	0.007	**	135.79	0	0.44	44
M133	Ppt_28d_mm	0.01	0.01	2.58	0.01	**	135.85	0.06	0.437	43.66
M134	RH_7d_%	0.08	0.04	1.97	0.048	*	138.57	2.78	0.273	27.28
M135	DTR_7d_°C	-0.51	0.18	-2.86	0.004	**	136.55	0.76	0.398	39.83
M136	RH_14d_%	0.09	0.04	2.35	0.019	*	137.21	1.43	0.359	35.92
M137	Tmin_21d_°C	0.18	0.08	2.23	0.025	*	138.8	3.02	0.257	25.66
M138	Tmin_28d_°C	0.2	0.08	2.54	0.011	*	137.81	2.03	0.322	32.22
M139	GMT_28d_°C	0.32	0.16	2.04	0.041	*	139.75	3.96	0.188	18.84
Significance codes:
· p < 0.10; * p < 0.05; ** p < 0.01; *** p < 0.001

### Sheet: GLM_Ae_male
Model	Predictor	β estimate	Std. Error	z value	p-value	Significance	AIC	Delta_AIC	pseudo_R2	pseudo_R2_percent
M140	Ppt_7d_mm	0.02268	0.02181	1.04	0.299		132.06	7.66	0.213	21.33
	Tmin_7d_°C	0.09455	0.10396	0.909	0.363
M141	Ppt_7d_mm	0.02956	0.02032	1.455	0.146		131.82	7.42	0.23	22.98
	Tmax_7d_°C	-0.14108	0.13866	-1.017	0.309
M142	Ppt_7d_mm	0.02582	0.02168	1.191	0.233		132.48	8.08	0.183	18.27
	GMT_7d_°C	0.08531	0.16406	0.52	0.603
M143	Ppt_7d_mm	0.006939	0.019465	0.357	0.721		128.74	4.34	0.42	42.04
	DTR_7d_°C	-0.58565	0.220997	-2.65	0.008	**
M144	Ppt_14d_mm	0.01178	0.008574	1.374	0.1695		128.63	4.23	0.426	42.64
	Tmin_14d_°C	0.154696	0.085278	1.814	0.0697	.
M145	Ppt_14d_mm	0.016068	0.008476	1.896	0.058	.	130.13	5.73	0.34	34.04
	Tmax_14d_°C	-0.117825	0.165614	-0.711	0.477
M146	Ppt_14d_mm	0.014093	0.008723	1.616	0.106		130.23	5.83	0.335	33.45
	GMT_14d_°C	0.160284	0.176729	0.907	0.364
M147	Ppt_14d_mm	0.013108	0.008607	1.523	0.1278		128.93	4.53	0.41	41.03
	DTR_14d_°C	-0.318933	0.229627	-1.389	0.1649
M148	Ppt_21d_mm	0.01855	0.00785	2.361	0.0182	*	125.77	1.37	0.562	56.17
	Tmin_21d_°C	0.11146	0.08139	1.369	0.1709
M149	Ppt_21d_mm	0.02181	0.00727	2.999	0.00271	**	127.14	2.74	0.501	50.12
	Tmax_21d_°C	-0.03082	0.1297	-0.238	0.8121
M150	Ppt_21d_mm	0.02086	0.00751	2.778	0.00547	**	126.5	2.1	0.531	53.06
	GMT_21d_°C	0.15496	0.15551	0.996	0.319
M151	Ppt_21d_mm	0.02005	0.00766	2.619	0.00883	**	126.84	2.44	0.515	51.5
	DTR_21d	-0.11399	0.21346	-0.534	0.5933
M152	Ppt_28d_mm	0.013853	0.007105	1.95	0.0512	.	125.61	1.21	0.568	56.82
	Tmin_28d_°C	0.120737	0.090193	1.339	0.1807
M153	Ppt_28d_mm	0.019517	0.006009	3.248	0.00116	***	126.43	2.03	0.533	53.33
	Tmax_28d_°C	0.046868	0.104707	0.448	0.65444
M154	Ppt_28d_mm	0.01757	0.005879	2.988	0.0028	**	125.28	0.88	0.582	58.17
	GMT_28d_°C	0.203488	0.136779	1.488	0.1368
M155	Ppt_28d_mm	0.01768	0.00622	2.842	0.00448	**	126.51	2.11	0.53	52.97
	DTR_28d_°C	-0.06647	0.21763	-0.305	0.76003
M156	RH_7d_%	0.09911	0.05269	1.881	0.06		129.81	5.41	0.36	35.98
	Tmin_7d_°C	0.04013	0.10197	0.394	0.694
M157	RH_7d_%	0.10264	0.04479	2.292	0.0219	*	129.51	5.11	0.378	37.76
	Tmax_7d_°C	-0.08615	0.12403	-0.695	0.4873
M158	RH_7d_%	0.10403	0.05021	2.072	0.0383	*	129.93	5.53	0.353	35.27
	GMT_7d_°C	0.03029	0.15438	0.196	0.8445
M159	RH_7d_%	0.05785	0.04833	1.197	0.231		127.65	3.25	0.476	47.65
	DTR_7d_°C	-0.41035	0.22237	-1.845	0.065	.
M160	RH_14d_%	0.1089	0.03918	2.779	0.00545	**	125.17	0.77	0.586	58.59
	Tmin_14d_°C	0.15169	0.07197	2.108	0.03505	*
M161	RH_14d_%	0.12894	0.04608	2.798	0.00514	**	128.12	3.72	0.453	45.31
	Tmax_14d_°C	0.08202	0.16562	0.495	0.62045
M162	RH_14d_%	0.12376	0.03921	3.156	0.0016	**	126.35	1.95	0.537	53.69
	GMT_14d_°C	0.25569	0.14681	1.742	0.0816
M163	RH_14d_%	0.11614	0.06174	1.881	0.06		128.39	3.99	0.439	43.92
	DTR_14d_°C	-0.01272	0.30304	-0.042	0.967
M164	RH_21d_%	0.12022	0.04346	2.767	0.00566	**	124.4	0	0.615	61.55
	Tmin_21d_°C	0.18927	0.06759	2.8	0.0051	**
M165	RH_21d_%	0.16074	0.05736	2.802	0.00507	**	127.95	3.55	0.462	46.16
	Tmax_21d_°C	0.21068	0.15261	1.381	0.16742
M166	RH_21d_%	0.14523	0.04393	3.306	0.00095	***	124.65	0.25	0.606	60.6
	GMT_21d_°C	0.39822	0.13646	2.918	0.00352	**
M167	RH_21d_%	0.13391	0.0759	1.764	0.0777	.	129.31	4.91	0.389	38.89
	DTR_21d_°C	0.08442	0.31572	0.267	0.7892
M168	RH_28d_%	0.05671	0.04856	1.168	0.2429		127.66	3.26	0.476	47.63
	Tmin_28d_°C	0.21294	0.08299	2.566	0.0103	*
M169	RH_28d_%	0.18732	0.07045	2.659	0.00784	**	128.33	3.93	0.442	44.22
	Tmax_28d_°C	0.31324	0.16496	1.899	0.05758	.
M170	RH_28d_%	0.11781	0.04512	2.611	0.00903	**	126.47	2.07	0.532	53.16
	GMT_28d_°C	0.43332	0.14151	3.062	0.0022	**
M171	RH_28d_%	0.10678	0.07866	1.358	0.175		131.08	6.68	0.28	28.02
	DTR_28d_°C	0.0937	0.36935	0.254	0.8
M172	DTR_7d_°C	-0.6446	0.2002	-3.22	0.00128	**	126.87	2.47	0.413	41.32
M173	Tmin_14d_°C	0.2232	0.0875	2.551	0.0108	*	128.96	4.56	0.288	28.82
M174	Ppt_21d_mm	0.022	0.0073	3.021	0.0025	**	125.2	0.8	0.498	49.84
M175	Ppt_28d_mm	0.0185	0.006	3.098	0.00195	**	124.65	0.25	0.524	52.36
M176	RH_7d_%	0.1063	0.0455	2.335	0.0196	*	127.97	3.57	0.35	35.04
M177	RH_14d_%	0.118	0.0428	2.76	0.00578	**	126.39	1.99	0.439	43.91
M178	RH_21d_%	0.1189	0.0538	2.211	0.0271	*	127.4	3	0.384	38.38
M179	Tmin_21d_°C	0.2332	0.0876	2.662	0.00777	**	128.59	4.19	0.312	31.2
M180	Tmin_28d_°C	0.2599	0.0855	3.04	0.00237	**	127.23	2.83	0.393	39.31
M181	GMT_28d_°C	0.3756	0.1801	2.086	0.037	*	130.67	6.27	0.168	16.84
Significance codes:
· p < 0.10; * p < 0.05; ** p < 0.01; *** p < 0.001

### Sheet: GLM_Ae_population
ID	Predictor	β estimate	Std. Error	z value	p-value	Significance	AIC	Delta_AIC	pseudo_R2	pseudo_R2_percent
M182	Ppt_7d_mm	0.02049	0.02003	1.023	0.3063		151.34	6.73	0.192	19.24
	Tmin_7d_°C	0.07745	0.09522	0.813	0.416
M183	Ppt_7d_mm	0.02594	0.01872	1.386	0.1658		151.19	6.58	0.203	20.32
	Tmax_7d_°C	-0.11387	0.12763	-0.892	0.3723
M184	Ppt_7d_mm	0.02285	0.01983	1.152	0.249		151.67	7.06	0.167	16.74
	GMT_7d_°C	0.07374	0.14992	0.492	0.623
M185	Ppt_7d_mm	0.00587	0.01758	0.334	0.7382		147.71	3.1	0.424	42.37
	DTR_7d_°C	-0.51046	0.19962	-2.557	0.0106	*
M186	Ppt_14d_mm	0.01122	0.00789	1.423	0.1549		148.01	3.4	0.408	40.77
	Tmin_14d_°C	0.12453	0.07807	1.595	0.1107
M187	Ppt_14d_mm	0.0146	0.0078	1.872	0.0612	.	149.49	4.87	0.32	31.99
	Tmax_14d_°C	-0.07061	0.15213	-0.464	0.6426
M188	Ppt_14d_mm	0.01286	0.00786	1.636	0.102		149.1	4.49	0.344	34.38
	GMT_14d_°C	0.16106	0.15897	1.013	0.311
M189	Ppt_14d_mm	0.01216	0.00791	1.537	0.124		148.26	3.65	0.394	39.36
	DTR_14d_°C	-0.2608	0.2107	-1.238	0.216
M190	Ppt_21d_mm	0.0165	0.00732	2.253	0.0243	*	145.48	0.87	0.534	53.37
	Tmin_21d_°C	0.09023	0.07542	1.196	0.2316
M191	Ppt_21d_mm	0.01947	0.00672	2.898	0.00375	**	146.61	2	0.481	48.08
	Tmax_21d_°C	0.00183	0.11966	0.015	0.9878
M192	Ppt_21d_mm	0.0181	0.00686	2.636	0.00838	**	145.75	1.14	0.521	52.15
	GMT_21d_°C	0.15366	0.14163	1.085	0.278
M193	Ppt_21d_mm	0.01777	0.00706	2.516	0.0119	*	146.26	1.65	0.498	49.79
	DTR_21d	-0.10298	0.19643	-0.524	0.6001
M194	Ppt_28d_mm	0.012127	0.006719	1.805	0.0711		145.65	1.04	0.526	52.6
	Tmin_28d_°C	0.098537	0.085025	1.159	0.2465
M195	Ppt_28d_mm	0.017156	0.005587	3.071	0.00213	**	146.06	1.45	0.507	50.71
	Tmax_28d_°C	0.060626	0.097135	0.624	0.5325
M196	Ppt_28d_mm	0.01484	0.005473	2.712	0.00669	**	144.97	0.36	0.556	55.56
	GMT_28d_°C	0.192636	0.126855	1.519	0.1289
M197	Ppt_28d_mm	0.015309	0.005836	2.623	0.00872	*	146.32	1.71	0.495	49.5
	DTR_28d_°C	-0.063613	0.203547	-0.313	0.7546
M198	RH_7d_%	0.08606	0.04901	1.756	0.0791		149.44	4.83	0.323	32.26
	Tmin_7d_°C	0.03188	0.09455	0.337	0.736
M199	RH_7d_%	0.08926	0.04174	2.139	0.0325	*	149.19	4.57	0.339	33.86
	Tmax_7d_°C	-0.0721	0.11545	-0.624	0.5323
M200	RH_7d_%	0.08984	0.04663	1.927	0.054	.	149.53	4.92	0.317	31.72
	GMT_7d_°C	0.02501	0.14305	0.175	0.861
M201	RH_7d_%	0.0465	0.04399	1.057	0.29		146.81	2.2	0.471	47.1
	DTR_7d_°C	-0.38567	0.20261	-1.904	0.057	.
M202	RH_14d_%	0.09335	0.03743	2.494	0.0126	*	145.51	0.9	0.532	53.21
	Tmin_14d_°C	0.12561	0.06833	1.838	0.066
M203	RH_14d_%	0.11539	0.04246	2.718	0.00658	**	147.57	2.95	0.432	43.18
	Tmax_14d_°C	0.10402	0.15257	0.682	0.49538
M204	RH_14d_%	0.10584	0.03643	2.905	0.00367	**	146.05	1.44	0.508	50.78
	GMT_14d_°C	0.23212	0.13595	1.707	0.08776
M205	RH_14d_%	0.10045	0.05759	1.744	0.0811		148.05	3.44	0.405	40.5
	DTR_14d_°C	-0.01385	0.28262	-0.049	0.9609
M206	RH_21d_%	0.10196	0.04212	2.421	0.0155	*	145.02	0.41	0.553	55.35
	Tmin_21d_°C	0.16046	0.06499	2.469	0.0136
M207	RH_21d_%	0.14402	0.05271	2.732	0.0063	**	147.33	2.72	0.444	44.41
	Tmax_21d_°C	0.21645	0.14041	1.542	0.1232
M208	RH_21d_%	0.1229	0.04143	2.966	0.003	**	144.71	0.1	0.567	56.67
	GMT_21d_°C	0.35004	0.12806	2.733	0.0063
M209	RH_21d_%	0.1091	0.07114	1.533	0.125		149.09	4.48	0.344	34.43
	DTR_21d_°C	0.03597	0.2959	0.122	0.903
M210	RH_28d_%	0.04538	0.04583	0.99	0.3221		147.71	3.1	0.424	42.41
	Tmin_28d_°C	0.18459	0.07818	2.361	0.0182	*
M211	RH_28d_%	0.16115	0.06595	2.444	0.0145	*	148.12	3.5	0.402	40.17
	Tmax_28d_°C	0.28503	0.15447	1.845	0.065	.
M212	RH_28d_%	0.09781	0.04251	2.301	0.0214	*	146.49	1.88	0.487	48.65
	GMT_28d_°C	0.37943	0.13284	2.856	0.0043	**
M213	RH_28d_%	0.08379	0.0737	1.137	0.256		150.86	6.25	0.227	22.74
	DTR_28d_°C	0.04077	0.34604	0.118	0.906
M214	DTR_7d_°C	-0.5548	0.1806	-3.072	0.0021	**	145.83	1.22	0.417	41.73
M215	RH_7d_%	0.0918	0.0423	2.173	0.0298	*	147.56	2.95	0.315	31.52
M216	RH_14d_%	0.1025	0.0398	2.576	0.01	*	146.06	1.45	0.405	40.49
M217	RH_21d_%	0.1028	0.0501	2.051	0.0403	*	147.11	2.5	0.343	34.31
M218	Tmin_21d_°C	0.1967	0.0803	2.451	0.0143	*	147.99	3.38	0.287	28.73
M219	GMT_21d_°C	0.3422	0.1735	1.973	0.0485	*	149.78	5.17	0.159	15.9
M220	Ppt_21d_mm	0.0195	0.0067	2.9	0.0037	**	144.61	0	0.481	48.08
M221	Tmin_28d_°C	0.2205	0.0788	2.797	0.0052	**	146.81	2.2	0.361	36.14
M222	GMT_28d_°C	0.3386	0.1613	2.099	0.0358	*	149.41	4.8	0.187	18.69
Significance codes:
· p < 0.10; * p < 0.05; ** p < 0.01; *** p < 0.001
